# AI vs Human Performance in Conversational Hospital-Based Neurological Diagnosis

**DOI:** 10.1101/2025.08.13.25333529

**Authors:** Moran Sorka, Alon Gorenshtein, Hillel Abramovitch, Pannathat Soontrapa, Shahar Shelly, Dvir Aran

**Author notes:** Corresponding authors: Dvir Aran, 21 Sderot Rose, Technion-Israel Institute of Technology, Haifa, Israel, 3095230, Shahar Shelly, Department of Neurology, Rambam Medical Center, Haifa, Israel.

## Abstract

**Background:** Most evaluations of artificial intelligence (AI) in medicine rely on static, multiple-choice benchmarks that fail to capture the dynamic, sequential nature of clinical diagnosis. While conversational AI has shown promise in telemedicine, these systems rarely test the iterative decision-making process in which clinicians gather information, order tests, and refine diagnoses.

**Methods:** We developed DiagnosticXchange, a web-based platform simulating realistic clinical interactions between providers and specialist consultants. A ‘nurse’ agent responds to requests from human physicians or AI systems acting as diagnosticians. Sixteen neurological diagnostic challenges of varying complexity were drawn from diverse educational and peer-reviewed sources. We evaluated 14 neurologists at different training stages and multiple state-of-the-art large language models (LLMs) using efficiency metrics, including: diagnostic accuracy, procedural cost efficiency (based on CPT codes and hospital pricing), and time to diagnosis (using actual procedure durations). We also developed Gregory, a specialized multi-agent system that systematically generates differential diagnoses, challenges initial hypotheses, and strategically selects high-yield diagnostic tests.

**Results:** Human neurologists achieved 81% diagnostic accuracy (79% residents, 88% specialists) across 97 sessions; base LLMs ranged from 81-94%. Gregory achieved perfect diagnostic accuracy with markedly lower diagnostic costs (average $1,423; 95% CI: $450-$2,860) compared with human neurologists (average $3,041; 95% CI: $2,464-$3,677; p=0.008) and base LLMs (average $2,759; 95% CI: $2,137-$3,476; p=0.002). Time to diagnosis was also shorter with Gregory (23 days; 95% CI: 6-48) versus human neurologists (43 days; 95% CI: 31-58; p=0.002) and base models (41 days; 95% CI: 31-51; p=0.07). The platform revealed distinct diagnostic patterns: human users and some base LLMs frequently ordered broad and expensive testing, while Gregory employed targeted strategies that avoided unnecessary procedures without sacrificing thoroughness.

**Conclusions:** A well-designed multi-agent AI system outperformed both human physicians and base LLMs in diagnostic accuracy, while reducing costs and time. DiagnosticXchange enables systematic evaluation of diagnostic efficiency and reasoning in realistic, interactive scenarios, offering a clinically relevant alternative to static benchmarks and a pathway toward more effective AI-assisted diagnosis.
