## Supplementary Table 1 for "AI vs Human Performance in Conversational Hospital-Based Neurological Diagnosis"

### Sheet: diagnosis
Case Number	Correct Diagnosis	Simplified Diagnosis	Complexity	Citation
1	Necrotizing myopathy associated with anti-SRP antibodies	Necrotizing myopathy	Simple	Matthews, E., Plotz, P. H., Portaro, S., Parton, M., Elliott, P., Humbel, R. L., Holton, J. L., Keegan, B. M., & Hanna, M. G. (2012). A case of necrotizing myopathy with proximal weakness and cardiomyopathy. Neurology, 78(19), 1527–1532. https://doi.org/10.1212/WNL.0b013e3182553baa
2	Multiple Sclerosis (MS)	Multiple sclerosis	Simple	Amiola, T. O., Oh, U., Richard, H., Newsome, S. D., Graves, J., Zamvil, S. S., & Goldman, M. D. (2024). A 42-Year-Old Woman With Rapidly Expanding White Matter Lesions. Neurology Neuroimmunology & Neuroinflammation, 11(3), e200201. https://doi.org/10.1212/NXI.0000000000200201
3	Cerebral peduncular infarction	Cerebral infarction	Simple	Ikeda, K., Kuwajima, A., Iwasaki, Y., Kinoshita, M., Hosozawa, K., Tamura, M., Samejima, N., & Seki, Y. (2002). Cerebral peduncular infarction. Neurology, 59(2), 183. https://doi.org/10.1212/WNL.59.2.183
4	Wilson's disease	Wilson's disease	Simple	Jacobs, D. A., Markowitz, C. E., Liebeskind, D. S., & Galetta, S. L. (2003). The "double panda sign" in Wilson's disease. Neurology, 61(7), 969. https://doi.org/10.1212/01.WNL.0000085871.98174.4E
5	Probable neurosarcoidosis, manifesting as a partial longitudinally extensive transverse cervical myelitis, supported by biopsy-confirmed pulmonary sarcoidosis.	Neurosarcoidosis (cervical)	Simple	Romeo, D. M., Kessler, J. A., & Ransohoff, R. M. (2018). A Young Man with Numbness in Arms and Legs. Neurology, 90(9), e775–e780. https://doi.org/10.1212/WNL.0000000000005034
6	Granulomatosis with polyangiitis (GPA)	Granulomatosis polyangiitis	Simple	Sheth, T. N., Shankar, S., Soubra, M., Mamourian, A. C., & Josephson, S. A. (2024). A 79-Year-Old Woman with Worsening Headaches and Pachymeningeal Enhancement. Neurology, 102(6), 267–273. https://doi.org/10.1212/WNL.0000000000208047
7	Overlap syndrome characterized by anti-NMDAR and anti-AMPAR antibody mediated encephalitis with seropositive neuromyelitis optica spectrum disorder (NMOSD) associated with autoimmune thyroiditis and ovarian teratoma.	Anti-NMDAR encephalitis	Moderate	Zarghami Esfanhani, N., Wundes, A., Varkey, T., Lisak, R. P., Goodman, A., Graves, J., Zamvil, S. S., Frohman, E. M., Frohman, T. C., & Newsome, S. D. (2021). Encephalitis and Myelitis in a Young Woman: Overlap Syndrome, Thyroiditis, and Occult Tumor. Neurology: Neuroimmunology & Neuroinflammation, 8(5), e1026. https://doi.org/10.1212/NXI.0000000000001026
8	NMDAR encephalitis with a presumed demyelinating overlap syndrome	NMDAR encephalitis	Moderate	Bradshaw, M. J., Lisak, R. P., Meltzer, E., Melamed, E., Lucas, A., Freeman, L., Frohman, T. C., Costello, K., Balcer, L., Galetta, S., Chitnis, T., Zamvil, S. S., & Frohman, E. M. (2019). A young man in "double-trouble": Hallucinations and cranial nerve palsies. Neurology Neuroimmunology & Neuroinflammation, 6(1), e526. https://doi.org/10.1212/NXI.0000000000000526
9	Incomplete NARP syndrome with heteroplasmic T8993C mutation	NMDAR encephalitis/NARP syndrome	Moderate	DiMauro, S., Milone, M., & Keegan, B. M. (2009). A 41-year-old woman with progressive leg weakness and numbness, dizziness, and myalgia. Neurology, 72, 1262–1269. https://doi.org/10.1212/WNL.0b013e3181a26f26
10	Transverse myelitis as a manifestation of systemic lupus erythematosus	Lupus myelitis	Moderate	Granger, D. P. (1960). Transverse myelitis with recovery: the only systemic manifestation of lupus erythematosus. Neurology, 10, 326–334. https://doi.org/10.1212/WNL.10.4.326
11	Critical illness myopathy	Critical myopathy	Moderate	Waclawik, A. J., Selcen, D., & Keegan, B. M. (2007). A 46-year-old woman with severe weakness following acute respiratory distress syndrome. Neurology, 68, 1529–1535. https://doi.org/10.1212/01.wnl.0000260184.30395.29
12	Cryptococcus neoformans infection and Cushing’s syndrome	Cryptococcus + Cushing's	Complex	Gartland, M. G., Cartmell, S. C. D., Albin, J. S., Restrepo, D., & Russo, A. R. (2025). Case 13-2025: A 70-Year-Old Man with Weight Loss, Weakness, and Anorexia. The New England Journal of Medicine, 392(18), 1847–1856. https://doi.org/10.1056/NEJMcpc2412518
13	Acquired thrombotic thrombocytopenic purpura (TTP)	Thrombotic thrombocytopenia	Complex	Adeoye, O., Broderick, J., Derdeyn, C. P., Grotta, J. C., Barsan, W., Bentho, O., Berry, S., Concha, M., Davis, I., Demel, S., Elm, J., Gentile, N., Graves, T., Hoffman, M., Huang, J., Ingles, J., Janis, S., Jasne, A. S., Khatri, P., Levine, S. R., Majjhoo, A., Panagos, P., Pancioli, A., Pizzella, S., Ranasinghe, T., Sabagha, N., Sivakumar, S., Streib, C., Vagal, A., Wilson, A., Wintermark, M., Y…
14	Arrhythmogenic cardiomyopathy due to a pathogenic DSP mutation	Arrhythmogenic cardiomyopathy	Complex	Sen, G., Wilson, E., Sado, D., Bastiaenen, R., & Rosmini, S. (2025). A “Hot” Cardiomyopathy. The New England Journal of Medicine, 392(13), 1335–1342. https://doi.org/10.1056/NEJMcps2401333
15	Hemiplegic migraine	Hemiplegic migraine	Complex	Feemster, J. C., & Green, K. E. (2025). Hemiplegic Migraine. The New England Journal of Medicine, 392(15), 1531. https://doi.org/10.1056/NEJMicm2415568
16	Neurosarcoidosis presenting with hemichoreoathetosis	Neurosarcoidosis	Complex	Ataya, A., & Harman, E. (2015). Hemichoreoathetosis in Neurosarcoidosis. The New England Journal of Medicine, 372(21), e27. https://doi.org/10.1056/NEJMicm1407763
