## Supplementary Table 2 for "AI vs Human Performance in Conversational Hospital-Based Neurological Diagnosis"

### Sheet: SuppTable2
case_id	case_group	user_id	specialty	user_label	medical_training	status	total_cost	total_time	total_messages	total_diagnoses
1	Simple	agg_residents	Neurology	All Other Residents	Resident	solved	429.28	68.65	6	3
2	Simple	agg_residents	Neurology	All Other Residents	Resident	closed_failed	1895.82	60	8	3
3	Simple	agg_residents	Neurology	All Other Residents	Resident	closed_failed	3371.01	165.5	23	3
3	Simple	agg_residents	Neurology	All Other Residents	Resident	closed_failed	6730.45	149.75	24	3
3	Simple	agg_residents	Neurology	All Other Residents	Resident	closed_failed	1744.29	68.75	10	1
5	Simple	agg_residents	Neurology	All Other Residents	Resident	closed_failed	2094.68	92.5	11	3
6	Simple	agg_residents	Neurology	All Other Residents	Resident	solved	3152.32	56.2	16	1
7	Moderate	agg_residents	Neurology	All Other Residents	Resident	solved	1581.62	327	16	5
8	Moderate	agg_residents	Neurology	All Other Residents	Resident	solved	133.61	19.25	6	3
9	Moderate	agg_residents	Neurology	All Other Residents	Resident	closed_failed	1300.4	80.3	16	5
9	Moderate	agg_residents	Neurology	All Other Residents	Resident	solved	6517.31	1155.95	29	5
9	Moderate	agg_residents	Neurology	All Other Residents	Resident	solved	816.98	95.5	19	3
9	Moderate	agg_residents	Neurology	All Other Residents	Resident	solved	5261.21	2222.33	30	2
10	Moderate	agg_residents	Neurology	All Other Residents	Resident	solved	0	0.75	2	1
11	Moderate	agg_residents	Neurology	All Other Residents	Resident	closed_failed	1864.74	114.25	18	5
11	Moderate	agg_residents	Neurology	All Other Residents	Resident	solved	2504.51	80.75	17	3
11	Moderate	agg_residents	Neurology	All Other Residents	Resident	closed_failed	6089.14	114.1	25	2
11	Moderate	agg_residents	Neurology	All Other Residents	Resident	solved	7.2	1.75	4	1
11	Moderate	agg_residents	Neurology	All Other Residents	Resident	solved	6074.92	105.5	16	1
11	Moderate	agg_residents	Neurology	All Other Residents	Resident	solved	2916.36	54.75	16	1
14	Complex	agg_residents	Neurology	All Other Residents	Resident	closed_failed	3719.53	178.15	29	5
14	Complex	agg_residents	Neurology	All Other Residents	Resident	solved	7575.65	1191.2	28	3
15	Complex	agg_residents	Neurology	All Other Residents	Resident	closed_failed	2983.38	62.75	15	0
1	Simple	agg_specialists	Neurology	All Other Specialists	Specialist	solved	201.25	196.25	8	5
3	Simple	agg_specialists	Neurology	All Other Specialists	Specialist	solved	352.82	13.75	4	1
8	Moderate	agg_specialists	Neurology	All Other Specialists	Specialist	solved	6733.65	141.7	17	5
9	Moderate	agg_specialists	Neurology	All Other Specialists	Specialist	solved	5289.56	1457	37	5
9	Moderate	agg_specialists	Neurology	All Other Specialists	Specialist	solved	1118.47	418.75	29	5
9	Moderate	agg_specialists	Neurology	All Other Specialists	Specialist	closed_failed	3188.96	114.75	9	0
11	Moderate	agg_specialists	Neurology	All Other Specialists	Specialist	solved	2382.93	72	22	5
11	Moderate	agg_specialists	Neurology	All Other Specialists	Specialist	solved	1438.01	37	12	1
11	Moderate	agg_specialists	Neurology	All Other Specialists	Specialist	closed_failed	580.21	32	9	0
14	Complex	agg_specialists	Neurology	All Other Specialists	Specialist	solved	2063.02	77.25	11	3
1	Simple	37	AI	gemini-2.5-flash	AI	solved	1506.78	35.75	6	1
2	Simple	37	AI	gemini-2.5-flash	AI	closed_failed	6897.32	334.6	23	5
3	Simple	37	AI	gemini-2.5-flash	AI	solved	400.64	18	4	1
4	Simple	37	AI	gemini-2.5-flash	AI	solved	86.27	11	4	1
5	Simple	37	AI	gemini-2.5-flash	AI	solved	1266.69	268.25	9	1
6	Simple	37	AI	gemini-2.5-flash	AI	solved	4398.78	142.4	14	2
7	Moderate	37	AI	gemini-2.5-flash	AI	solved	569.11	17.25	5	1
8	Moderate	37	AI	gemini-2.5-flash	AI	solved	1239.33	491.25	6	1
9	Moderate	37	AI	gemini-2.5-flash	AI	solved	1303.68	1133	11	5
10	Moderate	37	AI	gemini-2.5-flash	AI	solved	1625.64	301.75	8	2
11	Moderate	37	AI	gemini-2.5-flash	AI	solved	1204.36	25.33	8	1
12	Complex	37	AI	gemini-2.5-flash	AI	solved	315.01	83.15	8	1
13	Complex	37	AI	gemini-2.5-flash	AI	solved	1693.58	88	11	1
14	Complex	37	AI	gemini-2.5-flash	AI	closed_failed	2541.64	138.3	16	5
15	Complex	37	AI	gemini-2.5-flash	AI	solved	728.46	30	6	1
16	Complex	37	AI	gemini-2.5-flash	AI	solved	1646.74	141.25	11	1
1	Simple	38	AI	gemini-2.5-pro	AI	solved	1819.83	35	6	1
2	Simple	38	AI	gemini-2.5-pro	AI	solved	5524.2	183.75	9	1
3	Simple	38	AI	gemini-2.5-pro	AI	solved	375.64	17	3	1
4	Simple	38	AI	gemini-2.5-pro	AI	solved	67.99	12.2	3	1
5	Simple	38	AI	gemini-2.5-pro	AI	solved	1980.95	206.25	9	1
6	Simple	38	AI	gemini-2.5-pro	AI	solved	5406.76	89	8	1
7	Moderate	38	AI	gemini-2.5-pro	AI	solved	659.86	324.25	6	1
8	Moderate	38	AI	gemini-2.5-pro	AI	solved	782.25	442	8	1
9	Moderate	38	AI	gemini-2.5-pro	AI	solved	3781.22	142.8	12	2
10	Moderate	38	AI	gemini-2.5-pro	AI	solved	5035.08	720.35	26	4
11	Moderate	38	AI	gemini-2.5-pro	AI	solved	1864.31	40.58	8	1
12	Complex	38	AI	gemini-2.5-pro	AI	closed_failed	3021.66	332	22	5
13	Complex	38	AI	gemini-2.5-pro	AI	solved	459.94	38	9	1
14	Complex	38	AI	gemini-2.5-pro	AI	closed_failed	8260.45	328.6	24	5
15	Complex	38	AI	gemini-2.5-pro	AI	solved	1016.24	51.5	7	1
16	Complex	38	AI	gemini-2.5-pro	AI	solved	3145.32	71.25	11	1
1	Simple	46	AI	gpt-4o	AI	solved	1451.04	431.58	8	1
2	Simple	46	AI	gpt-4o	AI	solved	7634.04	899	31	3
3	Simple	46	AI	gpt-4o	AI	solved	715.1	46	8	1
4	Simple	46	AI	gpt-4o	AI	solved	606.02	34	5	1
5	Simple	46	AI	gpt-4o	AI	solved	4883.1	772.65	14	2
6	Simple	46	AI	gpt-4o	AI	solved	2660.94	152	8	1
7	Moderate	46	AI	gpt-4o	AI	solved	1183.66	48.75	5	1
8	Moderate	46	AI	gpt-4o	AI	solved	2303.85	272.25	9	1
9	Moderate	46	AI	gpt-4o	AI	solved	2032.11	742.55	24	5
10	Moderate	46	AI	gpt-4o	AI	closed_failed	4532.69	1013.45	28	5
11	Moderate	46	AI	gpt-4o	AI	solved	2507.01	48.15	11	1
12	Complex	46	AI	gpt-4o	AI	closed_failed	3082.88	159.65	24	5
13	Complex	46	AI	gpt-4o	AI	solved	785.95	46.33	7	1
14	Complex	46	AI	gpt-4o	AI	closed_failed	6135.81	165.9	25	5
15	Complex	46	AI	gpt-4o	AI	solved	688.42	39.5	9	1
16	Complex	46	AI	gpt-4o	AI	solved	13501	1382.85	33	3
1	Simple	45	AI	Gregory	AI	solved	342.62	5.33	4	1
2	Simple	45	AI	Gregory	AI	solved	1279.02	166.25	10	1
3	Simple	45	AI	Gregory	AI	solved	375.64	8.5	4	2
4	Simple	45	AI	Gregory	AI	solved	41.31	10	2	1
5	Simple	45	AI	Gregory	AI	solved	799.02	197.8	12	2
6	Simple	45	AI	Gregory	AI	solved	737.71	108.25	11	3
7	Moderate	45	AI	Gregory	AI	solved	495.6	6.25	2	1
8	Moderate	45	AI	Gregory	AI	solved	15.4	2.5	2	1
9	Moderate	45	AI	Gregory	AI	solved	4550.63	501.45	30	3
10	Moderate	45	AI	Gregory	AI	solved	1483.26	56	11	2
11	Moderate	45	AI	Gregory	AI	solved	672.48	10	4	1
12	Complex	45	AI	Gregory	AI	solved	37.36	12	3	1
13	Complex	45	AI	Gregory	AI	solved	14.4	10	3	1
14	Complex	45	AI	Gregory	AI	solved	10661.7	1286.7	34	3
15	Complex	45	AI	Gregory	AI	solved	476.87	12.25	6	1
16	Complex	45	AI	Gregory	AI	solved	780.45	152.95	14	1
1	Simple	43	AI	o1	AI	solved	2724.41	191.25	13	1
2	Simple	43	AI	o1	AI	solved	2907.94	397	18	1
3	Simple	43	AI	o1	AI	solved	1117.98	95.25	11	1
4	Simple	43	AI	o1	AI	solved	86.27	11	5	1
5	Simple	43	AI	o1	AI	solved	3447.51	235.75	10	1
6	Simple	43	AI	o1	AI	solved	159.89	58	12	1
7	Moderate	43	AI	o1	AI	solved	1434.64	307.85	9	1
8	Moderate	43	AI	o1	AI	solved	1036.31	391.25	10	1
9	Moderate	43	AI	o1	AI	solved	5618.78	728.55	34	5
10	Moderate	43	AI	o1	AI	solved	1760.59	289.5	11	1
11	Moderate	43	AI	o1	AI	solved	2108.18	107.33	14	2
12	Complex	43	AI	o1	AI	solved	554.66	55.25	9	1
13	Complex	43	AI	o1	AI	solved	439.98	36	8	1
14	Complex	43	AI	o1	AI	closed_failed	16072.6	632	40	5
15	Complex	43	AI	o1	AI	solved	905.35	51.5	11	1
16	Complex	43	AI	o1	AI	solved	3513.51	164.75	10	1
1	Simple	999999	Original	Original	Original	solved	2886.39	535.2	22	1
2	Simple	999999	Original	Original	Original	solved	13665.4	529.25	32	1
3	Simple	999999	Original	Original	Original	solved	1075.23	47.5	5	1
4	Simple	999999	Original	Original	Original	solved	437.47	21.7	4	1
5	Simple	999999	Original	Original	Original	solved	1441.83	120.6	10	1
6	Simple	999999	Original	Original	Original	solved	7106.07	410.55	24	1
7	Moderate	999999	Original	Original	Original	solved	5447.74	262.4	19	1
8	Moderate	999999	Original	Original	Original	solved	4658.23	368	20	1
9	Moderate	999999	Original	Original	Original	solved	3370.69	781.33	17	1
10	Moderate	999999	Original	Original	Original	solved	2428.08	126.1	22	1
11	Moderate	999999	Original	Original	Original	solved	2742.35	206.38	10	1
12	Complex	999999	Original	Original	Original	solved	3373.64	196.88	24	1
13	Complex	999999	Original	Original	Original	solved	1174.01	102.75	14	1
14	Complex	999999	Original	Original	Original	solved	6146.4	121.6	17	1
15	Complex	999999	Original	Original	Original	solved	1225.2	53	5	1
16	Complex	999999	Original	Original	Original	solved	1085.71	86	5	1
1	Simple	15	Neurology	Resident 1	Resident	solved	1610.15	178.58	12	1
2	Simple	15	Neurology	Resident 1	Resident	solved	1285.32	162.9	12	1
3	Simple	15	Neurology	Resident 1	Resident	solved	1787.27	58	8	1
4	Simple	15	Neurology	Resident 1	Resident	solved	0	0.75	2	1
5	Simple	15	Neurology	Resident 1	Resident	solved	1513.87	219.5	15	1
6	Simple	15	Neurology	Resident 1	Resident	solved	9003.4	702.5	12	1
7	Moderate	15	Neurology	Resident 1	Resident	solved	1692.7	267.65	12	1
8	Moderate	15	Neurology	Resident 1	Resident	solved	983.32	177.3	9	1
9	Moderate	15	Neurology	Resident 1	Resident	solved	4649.88	891.1	37	3
10	Moderate	15	Neurology	Resident 1	Resident	solved	3269.45	348.5	8	1
11	Moderate	15	Neurology	Resident 1	Resident	solved	846.92	33.25	10	1
12	Complex	15	Neurology	Resident 1	Resident	solved	697.48	40.35	12	1
13	Complex	15	Neurology	Resident 1	Resident	solved	830.66	24.5	11	1
14	Complex	15	Neurology	Resident 1	Resident	solved	8779.86	354.28	28	1
15	Complex	15	Neurology	Resident 1	Resident	solved	1111.22	50.75	10	2
16	Complex	15	Neurology	Resident 1	Resident	solved	4235.65	284	11	1
1	Simple	36	Neurology	Resident 2	Resident	solved	1966.63	1165.75	11	1
2	Simple	36	Neurology	Resident 2	Resident	solved	1943.14	504.2	10	1
3	Simple	36	Neurology	Resident 2	Resident	closed_failed	8613.28	309.95	24	5
4	Simple	36	Neurology	Resident 2	Resident	solved	52.16	7.75	5	1
5	Simple	36	Neurology	Resident 2	Resident	solved	3954.95	292.15	15	2
6	Simple	36	Neurology	Resident 2	Resident	solved	1076.42	294.5	11	1
7	Moderate	36	Neurology	Resident 2	Resident	solved	1669.52	388.5	11	1
8	Moderate	36	Neurology	Resident 2	Resident	solved	1131.32	196.5	9	1
9	Moderate	36	Neurology	Resident 2	Resident	solved	7227.86	1699.75	57	5
10	Moderate	36	Neurology	Resident 2	Resident	solved	352.82	13.75	4	1
11	Moderate	36	Neurology	Resident 2	Resident	solved	1594.7	43.75	14	1
12	Complex	36	Neurology	Resident 2	Resident	solved	4422.51	237.15	12	1
13	Complex	36	Neurology	Resident 2	Resident	closed_failed	14444.8	947.5	23	5
14	Complex	36	Neurology	Resident 2	Resident	solved	1377.38	913.25	13	2
15	Complex	36	Neurology	Resident 2	Resident	solved	3268.93	225.35	10	1
16	Complex	36	Neurology	Resident 2	Resident	solved	3696.07	160	9	1
1	Simple	39	Neurology	Resident 3	Resident	solved	2351.94	222.03	17	3
2	Simple	39	Neurology	Resident 3	Resident	solved	3348.46	443.75	27	2
3	Simple	39	Neurology	Resident 3	Resident	solved	2008.45	73.75	6	1
4	Simple	39	Neurology	Resident 3	Resident	solved	25	1.75	4	1
5	Simple	39	Neurology	Resident 3	Resident	solved	3944.88	464.25	16	3
6	Simple	39	Neurology	Resident 3	Resident	solved	2089.34	97.25	9	1
7	Moderate	39	Neurology	Resident 3	Resident	solved	4274.9	596.75	26	5
8	Moderate	39	Neurology	Resident 3	Resident	solved	4831.1	105.95	18	1
9	Moderate	39	Neurology	Resident 3	Resident	closed_failed	5366.96	2974.7	27	5
10	Moderate	39	Neurology	Resident 3	Resident	solved	1659.14	175.5	10	1
11	Moderate	39	Neurology	Resident 3	Resident	closed_failed	2781.16	34.55	23	5
12	Complex	39	Neurology	Resident 3	Resident	solved	15749.4	276.7	38	2
13	Complex	39	Neurology	Resident 3	Resident	solved	405.4	28.75	9	1
14	Complex	39	Neurology	Resident 3	Resident	closed_failed	3436.78	72.2	21	5
15	Complex	39	Neurology	Resident 3	Resident	solved	1221.77	87.75	12	1
16	Complex	39	Neurology	Resident 3	Resident	solved	2473.23	328.25	18	2
1	Simple	50	AI	sonnet-4	AI	solved	2107.59	319.83	8	1
2	Simple	50	AI	sonnet-4	AI	solved	12042.8	1079.55	30	3
3	Simple	50	AI	sonnet-4	AI	solved	1112.99	54.5	9	1
4	Simple	50	AI	sonnet-4	AI	solved	61.27	10	3	1
5	Simple	50	AI	sonnet-4	AI	solved	3240.04	396.5	18	1
6	Simple	50	AI	sonnet-4	AI	solved	1566.01	374.85	12	2
7	Moderate	50	AI	sonnet-4	AI	solved	2040.39	47.25	7	1
8	Moderate	50	AI	sonnet-4	AI	solved	1178.25	167.75	6	1
9	Moderate	50	AI	sonnet-4	AI	solved	4076.01	1498.71	17	1
10	Moderate	50	AI	sonnet-4	AI	solved	2221.11	875.3	13	1
11	Moderate	50	AI	sonnet-4	AI	solved	3526.32	424	21	1
12	Complex	50	AI	sonnet-4	AI	solved	1421.96	181.05	13	1
13	Complex	50	AI	sonnet-4	AI	solved	981.79	58	10	1
14	Complex	50	AI	sonnet-4	AI	closed_failed	12051.6	842.15	37	5
15	Complex	50	AI	sonnet-4	AI	solved	2583.45	84.6	12	1
16	Complex	50	AI	sonnet-4	AI	solved	1288.41	101.4	6	1
1	Simple	33	Neurology	Specialist 1	Specialist	solved	1161.75	26.75	6	1
2	Simple	33	Neurology	Specialist 1	Specialist	solved	6328.59	356.05	29	1
3	Simple	33	Neurology	Specialist 1	Specialist	solved	704.15	30.75	10	1
4	Simple	33	Neurology	Specialist 1	Specialist	solved	19.96	5.75	4	1
5	Simple	33	Neurology	Specialist 1	Specialist	solved	1183.66	24.25	6	1
6	Simple	33	Neurology	Specialist 1	Specialist	solved	14835.4	254.3	51	2
7	Moderate	33	Neurology	Specialist 1	Specialist	solved	2409.99	402.2	22	1
8	Moderate	33	Neurology	Specialist 1	Specialist	solved	375.42	17.25	8	1
9	Moderate	33	Neurology	Specialist 1	Specialist	solved	3361.92	1019.75	24	3
10	Moderate	33	Neurology	Specialist 1	Specialist	solved	3602.16	528.25	35	2
11	Moderate	33	Neurology	Specialist 1	Specialist	solved	339.84	5.75	7	1
12	Complex	33	Neurology	Specialist 1	Specialist	solved	6886.71	223.6	37	3
13	Complex	33	Neurology	Specialist 1	Specialist	solved	396.46	23	9	1
14	Complex	33	Neurology	Specialist 1	Specialist	closed_failed	1966.31	159.75	30	5
15	Complex	33	Neurology	Specialist 1	Specialist	solved	849.33	21.5	7	1
16	Complex	33	Neurology	Specialist 1	Specialist	solved	3389.48	82.5	10	1
